# Integration of proteomics and metabolomics – insights into inflammation, metabolic dysregulation, and vascular aspects in AD

**DOI:** 10.1101/2022.02.18.22271208

**Authors:** Kamil Borkowski, Nicholas T. Seyfried, Matthias Arnold, James J. Lah, Allan I. Levey, Chadwick M. Hales, Eric B. Dammer, Colette Blach, Gregory Louie, Rima Kaddurah-Daouk, John W. Newman, Alzheimer’s Disease Metabolomics Consortium

## Abstract

Integration of the omics data, including metabolomics and proteomics, provides a unique opportunity to search for new associations in the context of metabolic disorders, including Alzheimer’ s disease. Using targeted metabolomics, we have previously profiled lipid mediators, including oxylipins, endocannabinoids, bile acids and steroids in 293 CSF and 202 matched plasma samples from AD cases and healthy controls, and identified both central and peripheral metabolites of the inflammation-regulating cytochrome p450/soluble epoxide hydrolase pathway as strong predictors for the AD pathology. Additionally, using proteomics, we have identified five cerebrospinal fluid protein panels, involved in regulation of energy metabolism, vasculature, myelin/oligodendrocyte, glia/inflammation, and synapses/neurons affected in AD, and reflective of AD-related changes in brain. In the current manuscript, using metabolomics-proteomics data integration, we describe new associations between peripheral and central lipid mediators, with the above-described cerebrospinal fluid protein panels. Particularly strong associations were observed between cytochrome p450/soluble epoxide hydrolase metabolites, bile acids and CSF proteins involved in glycolysis, blood coagulation and vascular inflammation and the regulators of extracellular matrix. Those metabolic associations were not observed at the gene-coexpression level in the central nervous system, showing the importance of pathway interaction investigation on the level of the terminal part of the biochemical “ omic” cascade. In summary, this manuscript provides new information regarding the Alzheimer’ s disease, linking both central and peripheral inflammatory cascade of cytochrome p450/soluble epoxide hydrolase and bile acids metabolism with AD-affected processes and illustrates the necessity for the “ omics” data integration to uncover associations beyond gene co-expression.
