## Supplementary material for "Integration of proteomics and metabolomics – insights into inflammation, metabolic dysregulation, and vascular aspects in AD": Table S4

### Sheet: Sheet1
Table S4. Interactions p-values
Table corresponding to Figure 1. P values for group (AD and control) x metabolite interaction between CSF proteins and CSF lipid mediators, generated using linear full factorial model. Significant interactions (p<0.05) higlighted in blue, tendencies (p<0.1>0.05) higlighted in light blue.
	PEBP1	SOD1	ALDOC	ALDOA	ENO2	PGK1	PKM	TPI1	C9	CP	F2	KNG1	KNG1 *	AMBP	PON1	CALM2	AHSG	LUM	VTN	COL6A1	SPP1	BASP1	YWHAZ
15_16-DiHODE	0.1537	0.5373	0.9744	0.8278	0.9558	0.5238	0.0409	0.7363	0.9889	0.4512	0.5025	0.7639	0.9637	0.2559	0.5876	0.6864	0.8509	0.9847	0.5405	0.9196	0.4239	0.3765	0.8923
11_12-DiHETrE	0.2464	0.8891	0.3238	0.1896	0.7489	0.5694	0.1005	0.6545	0.8893	0.795	0.6201	0.7228	0.885	0.5488	0.4675	0.1172	0.7495	0.1243	0.9906	0.7981	0.7673	0.5278	0.1401
14_15-DiHETrE	0.6445	0.6825	0.7306	0.9545	0.4395	0.9197	0.4288	0.767	0.4036	0.4393	0.2207	0.4728	0.7569	0.3942	0.1163	0.3155	0.5233	0.1689	0.6632	0.1883	0.9871	0.8498	0.2621
17_18-DiHETE	0.9848	0.2693	0.0281	0.3094	0.3462	0.3787	0.4607	0.4648	0.8137	0.5355	0.3248	0.2199	0.5741	0.2145	0.1834	0.0196	0.137	0.1346	0.6007	0.124	0.6545	0.2197	0.1906
19_20-DiHDoPE	0.0947	0.8745	0.2213	0.4053	0.5015	0.4063	0.0802	0.119	0.8658	0.6536	0.8402	0.9709	0.3945	0.7316	0.3924	0.1644	0.6408	0.087	0.7126	0.9584	0.3029	0.7487	0.0085
AA	0.9886	0.5276	0.2431	0.3319	0.1187	0.8447	0.0139	0.0095	0.6876	0.6111	0.0878	0.1187	0.2118	0.1296	0.6516	0.8096	0.2052	0.2301	0.0209	0.0825	0.4412	0.1932	0.8891
DHA	0.3379	0.4214	0.0498	0.436	0.3427	0.1875	0.0029	0.0594	0.9493	0.6237	0.1346	0.1602	0.2724	0.3861	0.7323	0.1908	0.1735	0.7594	0.1696	0.6646	0.1806	0.214	0.0068
EPA	0.0155	0.0116	0.0402	0.0324	0.1142	0.0006	0.0002	0.006	0.3241	0.0219	0.0007	0.0114	0.0946	0.0239	0.0222	0.5343	0.032	0.3623	0.0103	0.8263	0.0093	0.0085	0.0717
DHEA	0.0164	0.8143	0.4739	0.6583	0.5373	0.7794	0.0419	0.2535	0.2873	0.4158	0.1269	0.21	0.2708	0.2277	0.7373	0.5958	0.6674	0.9387	0.2398	0.672	0.8294	0.3495	0.1928
Table corresponding to Figure 3. P values for group (AD and control) x metabolite interaction between CSF proteins and CSF bile acids, generated using linear full factorial model. Significant interactions (p>0.05) higlighted in blue, tendencies (p<0.1>0.05) higlighted in light blue.
	PEBP1	SOD1	ALDOC	ALDOA	ENO2	PKM	TPI1	AMBP	F2	KNG1	KNG1 *	C9	COL6A1	SPP1	AHSG	LUM	VTN	CALM2	CP	PON1	YWHAZ
GCDCA	0.8304	0.7116	0.3894	0.5795	0.4558	0.7536	0.5654	0.6803	0.1552	0.6352	0.5229	0.5012	0.5703	0.7873	0.1355	0.3346	0.277	0.1555	0.7857	0.2837	0.0539
TCDCA	0.8199	0.3063	0.489	0.7464	0.7427	0.531	0.7734	0.0833	0.0081	0.1161	0.6839	0.2795	0.7919	0.5252	0.0079	0.6919	0.02	0.0016	0.3847	0.016	0.146
DCA	0.616	0.9345	0.8111	0.9318	0.9442	0.5154	0.5303	0.2272	0.379	0.5401	0.8645	0.8747	0.3804	0.0701	0.3132	0.3444	0.4371	0.1589	0.4789	0.1655	0.6468
GDCA	0.3957	0.6949	0.5728	0.2114	0.6688	0.164	0.2465	0.7729	0.7789	0.6108	0.2316	0.3707	0.5488	0.2712	0.5186	0.7673	0.862	0.5292	0.7238	0.9229	0.1175
TDCA	0.1962	0.4739	0.8926	0.0789	0.8462	0.1808	0.332	0.556	0.2918	0.8325	0.5544	0.3784	0.5147	0.2748	0.5202	0.6558	0.6017	0.3237	0.5054	0.5787	0.0626
GLCA	0.2991	0.0813	0.3907	0.2952	0.5774	0.1118	0.0162	0.6267	0.1784	0.5407	0.7783	0.643	0.0366	0.3702	0.7558	0.2965	0.3097	0.2965	0.1824	0.9516	0.0658
GUDCA	0.4339	0.9433	0.8685	0.0976	0.0879	0.3487	0.564	0.2486	0.0727	0.2095	0.9294	0.0359	0.068	0.5795	0.0315	0.0468	0.2115	0.0945	0.0907	0.1082	0.017
T-a-MCA	0.9363	0.6812	0.1666	0.2261	0.0256	0.4936	0.085	0.812	0.8202	0.6127	0.2225	0.6455	0.2142	0.627	0.9076	0.7369	0.9632	0.8885	0.9422	0.1157	0.7365
GDCA/DCA	0.5641	0.4041	0.2992	0.144	0.7244	0.2988	0.5122	0.3308	0.1932	0.851	0.1023	0.3877	0.4897	0.5117	0.6974	0.3705	0.6624	0.3199	0.2214	0.101	0.1287
GCA/GCDCA	0.055	0.3104	0.028	0.9335	0.3697	0.8693	0.9688	0.5591	0.5242	0.7549	0.9931	0.084	0.4179	0.4892	0.5574	0.3696	0.1337	0.4842	0.1453	0.463	0.2234
GCA/GDCA	0.5871	0.8347	0.3643	0.6289	0.8728	0.3059	0.0666	0.8577	0.7455	0.7341	0.926	0.9308	0.559	0.3782	0.1726	0.8334	0.8153	0.3009	0.4335	0.5748	0.5872
Table corresponding to Figure 4. P values for group (AD and control) x metabolite interaction between CSF proteins and plasma lipid mediators, generated using linear full factorial model. Significant interactions (p>0.05) higlighted in blue, tendencies (p<0.1>0.05) higlighted in light blue.
	PEBP1	PTPRZ1	SOD1	PGK1	ALDOA	PKM	KNG1	KNG1 *	AMBP	F2	PPIA	PON1	VTN	MFGE8	SPP1	AHSG	CP	SMOC1	C9	MDH1	GAP43	YWHAZ	GDA
9_10-DiHODE	0.486	0.6194	0.6873	0.7689	0.6477	0.3351	0.906	0.8284	0.5124	0.5211	0.6288	0.2833	0.746	0.8349	0.8541	0.8599	0.2404	0.0856	0.6245	0.6883	0.5509	0.2508	0.3698
12_13-DiHODE	0.4146	0.9136	0.4701	0.0784	0.0606	0.1865	0.7847	0.6373	0.8784	0.902	0.1647	0.7111	0.7421	0.0765	0.9348	0.4698	0.7244	0.0072	0.6711	0.0902	0.2302	0.091	0.5391
9(10)-EpOME	0.6194	0.2503	0.1471	0.1443	0.0736	0.0155	0.0743	0.0383	0.2013	0.176	0.8084	0.2551	0.1687	0.1395	0.2751	0.4306	0.2278	0.6412	0.1196	0.9575	0.034	0.1129	0.4911
15(16)-EpODE	0.1553	0.7292	0.128	0.866	0.9712	0.622	0.5194	0.5145	0.9649	0.942	0.783	0.4097	0.5886	0.6961	0.1587	0.3378	0.798	0.2115	0.823	0.4815	0.6312	0.2931	0.4696
11_12-DiHETrE	0.4165	0.6501	0.2664	0.432	0.6508	0.8119	0.966	0.6875	0.4892	0.5166	0.8633	0.2888	0.7761	0.865	0.9886	0.1572	0.4487	0.1312	0.6711	0.6165	0.8529	0.3637	0.1365
14_15-DiHETrE	0.6435	0.7402	0.5199	0.2485	0.8053	0.5254	0.5893	0.2051	0.791	0.5777	0.5189	0.3132	0.8775	0.318	0.2274	0.3027	0.4773	0.3332	0.6869	0.252	0.8456	0.6359	0.0261
ALA_screen	0.7665	0.6088	0.798	0.022	0.1184	0.2444	0.2274	0.46	0.4672	0.1655	0.2846	0.7549	0.2535	0.5639	0.5876	0.528	0.006	0.6537	0.2253	0.481	0.764	0.044	0.0691
AA_screen	0.5647	0.1562	0.8379	0.0382	0.1504	0.4736	0.316	0.4273	0.1319	0.1415	0.9473	0.6595	0.2425	0.1732	0.2175	0.6832	0.0374	0.5808	0.0383	0.7887	0.2751	0.3033	0.0323
LA_screen	0.813	0.9202	0.8113	0.0508	0.1029	0.2658	0.3255	0.258	0.3915	0.2309	0.2387	0.9835	0.3246	0.0718	0.4136	0.9085	0.0259	0.3159	0.0674	0.2098	0.2799	0.1228	0.0176
2-LG	0.406	0.6494	0.9626	0.2051	0.8636	0.1784	0.9898	0.3158	0.5676	0.8047	0.8605	0.9419	0.7359	0.8476	0.9997	0.3678	0.9888	0.1845	0.7105	0.5221	0.073	0.7826	0.5458
2-AG	0.4126	0.641	0.9363	0.6821	0.9096	0.8677	0.9574	0.3548	0.8428	0.9939	0.9585	0.898	0.6971	0.5936	0.9298	0.5743	0.4219	0.7208	0.7254	0.6642	0.0414	0.7127	0.943
NA-Gly	0.3868	0.7827	0.4754	0.0193	0.6886	0.5981	0.7879	0.6635	0.9801	0.9911	0.1637	0.9135	0.7096	0.0589	0.617	0.3294	0.5606	0.0059	0.2863	0.2288	0.7149	0.171	0.4061
NO-Gly	0.388	0.8314	0.7226	0.0075	0.5108	0.6861	0.5367	0.9471	0.7191	0.1899	0.1026	0.9487	0.6352	0.9065	0.3685	0.9528	0.0735	0.0645	0.4196	0.1594	0.5205	0.5403	0.0556
POEA_Screen	0.7304	0.4289	0.9366	0.2324	0.1486	0.8197	0.3038	0.5781	0.4403	0.214	0.0312	0.7057	0.3406	0.7009	0.7103	0.5107	0.0126	0.0659	0.1894	0.1275	0.94	0.1634	0.0284
DHEA/aLEA	0.8073	0.2188	0.4411	0.5389	0.8956	0.384	0.5193	0.7676	0.7	0.8662	0.863	0.498	0.9089	0.5586	0.1653	0.5311	0.7109	0.6498	0.7477	0.5606	0.9106	0.1512	0.0168
8-HETE	0.9013	0.9652	0.4699	0.1766	0.3831	0.4986	0.2996	0.4635	0.3716	0.1715	0.3374	0.0333	0.4322	0.0729	0.3098	0.1688	0.2437	0.8067	0.1442	0.4049	0.7901	0.8047	0.4806
14-HDoHE	0.856	0.127	0.6597	0.1735	0.188	0.2965	0.185	0.4546	0.2407	0.2446	0.228	0.2802	0.2768	0.3392	0.0135	0.4	0.197	0.6	0.1512	0.2522	0.6724	0.9983	0.6851
13-KODE/13-HODE	0.6255	0.8229	0.6489	0.334	0.0705	0.3867	0.0815	0.8881	0.1161	0.0337	0.6184	0.0341	0.1261	0.3021	0.3258	0.0323	0.002	0.0601	0.0225	0.2603	0.9819	0.2686	0.4842
PGD2	0.2949	0.8777	0.6627	0.4123	0.2417	0.564	0.6381	0.6112	0.6776	0.4108	0.4998	0.6106	0.5791	0.3919	0.9468	0.7874	0.4134	0.2078	0.2359	0.7271	0.3247	0.2188	0.8673
Table corresponding to Figure 6. P values for group (AD and control) x metabolite interaction between CSF proteins and plasma bile acids, generated using linear full factorial model. Significant interactions (p>0.05) higlighted in blue, tendencies (p<0.1>0.05) higlighted in light blue.
	ENO1	ENO2	PGK1	CP	F2	KNG1 2	KNG1 *	AHSG	SPP1	VTN	LUM	MFGE8	NID2	SMOC1	PON1
GHDCA	0.1815	0.2428	0.2246	0.8762	0.6308	0.7134	0.4872	0.7061	0.3788	0.6896	0.7427	0.8991	0.9725	0.9848	0.9914
UDCA	0.0575	0.5872	0.0971	0.4894	0.7479	0.9762	0.9496	0.7547	0.3324	0.8282	0.0394	0.7971	0.5779	0.7519	0.7401
TCA	0.531	0.4735	0.0871	0.8351	0.7825	0.7883	0.8367	0.8252	0.7095	0.6919	0.7961	0.5457	0.4591	0.0308	0.881
TDCA	0.7844	0.1767	0.0647	0.8896	0.8517	0.5531	0.5644	0.833	0.5793	0.5863	0.7338	0.5744	0.4149	0.0341	0.7035
LCA	0.0053	0.2364	0.0086	0.6245	0.922	0.8404	0.5636	0.7841	0.9079	0.7893	0.4632	0.9483	0.084	0.9974	0.8289
T-a-MCA	0.1373	0.0051	0.3339	0.458	0.2169	0.1431	0.1268	0.2357	0.8819	0.2761	0.1496	0.7768	0.7294	0.279	0.0748
w-MCA	0.0688	0.2912	0.2473	0.0359	0.1886	0.0208	0.0391	0.3097	0.0823	0.0875	0.1729	0.6088	0.698	0.3094	0.0497
Classic/Alternative	0.0964	0.346	0.2358	0.6195	0.7123	0.2143	0.2954	0.1553	0.5358	0.2836	0.9791	0.4641	0.9534	0.2219	0.2508
Primary/secondary	0.3048	0.6837	0.5863	0.3668	0.7515	0.2514	0.2974	0.26	0.5621	0.8109	0.7991	0.4942	0.8308	0.9847	0.5612
Glyco/tauro	0.035	0.0299	0.1617	0.0717	0.3765	0.3351	0.5432	0.9586	0.2806	0.5663	0.083	0.6258	0.825	0.0836	0.2903
