## Supplementary material for "Integration of proteomics and metabolomics – insights into inflammation, metabolic dysregulation, and vascular aspects in AD": Table S5

### Sheet: Supplemental table
Table S5. Cluster description for selected CSF proteins presented in Figure 1 and Figure 4, utilized for the Figure 2 and Figure 5.
Cluster	Members	RSquare with Own Cluster	RSquare with Next Closest	1-RSquare Ratio
Clusters for Figure 2
1	F2	0.849791	0.332187	0.224927
1	AMBP	0.803702	0.305662	0.282712
1	VTN	0.809637	0.354993	0.295134
1	AHSG	0.712886	0.30617	0.41381
1	PON1	0.671241	0.261427	0.445128
1	C9	0.536585	0.184474	0.568241
1	LUM	0.545101	0.264182	0.618223
1	KNG1	0.466707	0.196426	0.663651
1	CP	0.50277	0.319207	0.730368
1	CALM2	0.196389	0.0289703	0.827586
1	TPI1	0.407842	0.311027	0.859479
2	PKM	0.820809	0.346678	0.274277
2	ALDOA	0.728749	0.172374	0.327746
2	PEBP1	0.715418	0.402551	0.476329
2	YWHAZ	0.493108	0.0400495	0.52804
2	BASP1	0.617729	0.288614	0.537361
2	SOD1	0.571681	0.343028	0.65196
2	SPP1	0.393446	0.191578	0.750294
2	PGK1	0.293658	0.0827181	0.770038
3	ENO2	0.657714	0.281028	0.476076
3	COL6A1	0.501306	0.144634	0.583018
3	ALDOC	0.46376	0.233008	0.699146
Clusters for Figure 5
1	F2	0.836597	0.32161	0.240869
1	VTN	0.809253	0.296431	0.271114
1	AMBP	0.773973	0.261547	0.306081
1	AHSG	0.721378	0.295199	0.39532
1	C9	0.559623	0.170028	0.530593
1	KNG1	0.567822	0.19061	0.533956
1	PTPRZ1	0.378032	0.16092	0.74125
2	PKM	0.797448	0.330021	0.302325
2	ALDOA	0.70676	0.181702	0.358354
2	PEBP1	0.69629	0.404065	0.509636
2	GAP43	0.484328	0.157399	0.612
2	SOD1	0.576747	0.348707	0.649866
2	YWHAZ	0.497034	0.262655	0.68213
2	GDA	0.364678	0.106908	0.711374
2	MDH1	0.440864	0.238438	0.734196
2	SPP1	0.422052	0.219764	0.740735
3	PGK1	0.528293	0.181571	0.576356
3	SMOC1	0.440947	0.0509936	0.589093
3	PPIA	0.412457	0.150627	0.691737
