## Supplementary material for "Integration of proteomics and metabolomics – insights into inflammation, metabolic dysregulation, and vascular aspects in AD": Table S1

### Sheet: Sheet2
Table S1. CSF proteins GO classification and additional function information. Alternative protein variants are marked with a star.
Name	Uniprot ID	GO Function	Additional funtion based on Uniprot
SPP1	P10451	myelin/ oligodendrocyte	Extracellular matrix interaction
SPP1*	P10451-3		Extracellular matrix interaction
PPIA	P62937		Blood coagulation
PEBP1	P30086
PTPRZ1	P23471
SOD1	P00441
ENO1	P06733	inflammatory/ glial	Glycolysis
SMOC1	Q9H4F8		Calcium binding, extracellular matrix binding
SPON1	Q9HCB6		Extracellular matrix interaction
ALDOC	P09972
PARK7	K7ELW0
CP	E9PFZ2	vascular	Coper binding protein
C9	P02748		Immune response
AEBP1	Q8IUX7		Collagen fibrillogenesis
KNG1*	P01042-2		Blood coagulation
KNG1	P01042		Blood coagulation
AMBP	P02760		Blood coagulation
PON1	P27169		Detoxification
LUM	P51884		ECM remodeling
VTN	P04004		Extracellular matrix interaction
AHSG	C9JV77		Extracellular matrix protein
NID2	Q14112		Calcium binding, extracellular matrix binding
F2	P00734		Blood coagulation
COL6A1	P12109
DCN	P07585
MFGE8	Q08431
OGN	P20774
PKM	P14618-2	metabolic	Glycolysis
ALDOA	P04075		Glycolysis
ENO2	P09104		Glycolysis
TPI1	P60174-1		Glycolysis
PGK1	P00558		Glycolysis
CALM2	H0Y7A7		Calcium binding
GOT1	P17174
GOT2	P00505
MDH1	P40925
GDA	Q9Y2T3	synaptic/ neuronal	Metal binding, Purine metabolism
LDHA	P00338		pyruvate fermentation to lactate
GAP43	P17677		Cell proliferation
YWHAZ	P63104		Cell proliferation
BASP1	P80723
