## Supplementary material for "Integration of proteomics and metabolomics – insights into inflammation, metabolic dysregulation, and vascular aspects in AD": Table S2

### Sheet: Sheet1
Table S2. Genes and proteins submited for gene co-expression analysis.
Gene	Pathwya	Description
FXR	Bile Acids	Bile acid receptor
PXR	Bile Acids	Bile acid receptor
VDR	Bile Acids	Bile acid receptor
TGR5	Bile Acids	Bile acid receptor
KLF11	Bile Acids	Regulates FXR
CYP7A1	Bile Acids	Bile acids metabolism
SHP	Bile Acids	Gene afected by bile acids signaling
CYP8B1	Bile Acids	Bile acids metabolism
NTCP	Bile Acids	Bile acids signaling
BSEP	Bile Acids	Bile acids signaling
MRP2	Bile Acids	Bile acids signaling
MRP3	Bile Acids	Bile acids signaling
OATP3A1	Bile Acids	Bile acids signaling
PXR	Bile Acids	Bile acids signaling
CAR	Bile Acids	Bile acids signaling
CYP2J2	Oxylipins	Generates epoxy FA
EPHX1	Oxylipins	epoxide hydrolase
EPHX2	Oxylipins	epoxide hydrolase
TRAF4	Oxylipins	Pro inflammatory gene regualted by oxylipins
FAAH	Endocannabinoids	Fatty acids amaid hydrolase
CNR1	Endocannabinoids	Cannabinoid receptor
CNR2	Endocannabinoids	Cannabinoid receptor
NAPEPLD	Endocannabinoids	Ethanolamides synthesis
ESR1	Endocannabinoids	Estrogen receptor, binds CB1
ESR2	Endocannabinoids	Estrogen receptor, binds CB1
GPR18	Endocannabinoids	Endocannabinoid receptor
GPR19	Endocannabinoids	Endocannabinoid receptor
GPR55	Endocannabinoids	Endocannabinoid receptor
TRPV1	Endocannabinoids	Endocannabinoid receptor
TRPV5	Endocannabinoids	Endocannabinoid receptor
NAT1	Endocannabinoids	Ethanolamides synthesis
MGLL	Endocannabinoids	Monoacylglycerol lipase
PLCB1	Endocannabinoids	Phospholipase C
PLCB4	Endocannabinoids	Phospholipase C
PLCG1	Endocannabinoids	Phospholipase C
DAGLA	Endocannabinoids	Diacylglicerol lipase
PTGS2	Endocannabinoids	COX2, metabolize endocannabinoids
PTGS1	Endocannabinoids	COX2, metabolize endocannabinoids
LIPE	Lipids	Hormone sensitive lipase
ApoE	Lipids	Lipid transportation in lipoproteins
FAD2	Lipids	Fatty acids desaturase
PEBP1	CSF proteomic analysis
SOD1	CSF proteomic analysis
ALDOC	CSF proteomic analysis
ALDOA	CSF proteomic analysis
ENO2	CSF proteomic analysis
PKM	CSF proteomic analysis
TPI1	CSF proteomic analysis
AMBP	CSF proteomic analysis
F2	CSF proteomic analysis
KNG1	CSF proteomic analysis
C9	CSF proteomic analysis
COL6A1	CSF proteomic analysis
SPP1	CSF proteomic analysis
AHSG	CSF proteomic analysis
LUM	CSF proteomic analysis
VTN	CSF proteomic analysis
CALM2	CSF proteomic analysis
CP	CSF proteomic analysis
PON1	CSF proteomic analysis
YWHAZ	CSF proteomic analysis
PGK1	CSF proteomic analysis
BASP1	CSF proteomic analysis
